# A comparative national-level analysis of government food system resilience activities in preparation for future food system disruptions

**DOI:** 10.1101/2023.04.19.23288822

**Authors:** Jane Lloyd, E.R.H. Moore, Lyndsey Dowell, Roni Neff

## Abstract

**Background:** The COVID-19 pandemic, extreme weather events, and the Russian invasion of Ukraine have highlighted global food system vulnerabilities and a lack of preparedness and prospective planning for increasingly complex disruptions. This has spurred an interest in food system resilience. Despite the elevated interest in food system resilience, there is a lack of comparative analyses of national-level food system resilience efforts. An improved understanding of the food system resilience landscape can support and inform future policies, programs, and planning.

**Methods:** We conducted a cross-country comparison of national-level food system resilience activities from Australia, Aotearoa (New Zealand), Sweden, and the United States. We developed upon and adapted the resilience framework proposed by Harris and Spiegel to compare actions derived from thirteen national food system resilience documents. We coded the documents based on how the governments determined actions by food system resilience attribute utilized, part of the food supply chain, specific shocks or stressors, implementation level, the temporal focus of action, and the expected impact on food security. We analyzed and compared countries’ coded categories, subcategories, and category combinations.

**Results:** The results showed that countries are using multi-pronged policy actions to address food system resilience issues and are focused on both retrospective reviews and prospective models of disruptive events to inform their decisions. Some work has been done towards preparing for climate change and other natural disasters, but not as much for other shocks or stressors.

**Conclusions:** The analysis identified potential gaps, concentrations, and themes in national food systems resilience. The framework can be applied to augment existing policy, create new policy, as well as to supplement and complement other existing frameworks.
