## Supplementary Information File 3 for "A comparative national-level analysis of government food system resilience activities in preparation for future food system disruptions"

### Sheet: FSR BMC Supplementary Informati
Coding Categories
COUNTRY (text)	POLICY CONSIDERATIONS (text)	ISSUE	ACTION	AWARENESS	DIVERSITY	REDUNDANCY	CONNECTIVITY	ADAPTION	EQUITY	CAPITAL RESERVES	PREPAREDNESS	OTHER	OTHER DESCRIPTION	PRODUCER	PROCESSOR	DISTRIBUTOR	SUPPORT SERVICES	INPUTS	STABILITY	SUSTAINABILITY	AVAILABILITY	ACCESS	UTILIZATION	AGENCY	CLIMATE	NATURAL	BIOSECURITY	CYBERSECURITY	EPIDEMIC OR PANDEMIC	ECONOMIC & POLITICAL CRISIS	OTHER	OTHER DESCRIPTION	NATIONAL	REGIONAL	LOCAL	COMMUNITY	HOUSEHOLD	OTHER	OTHER DESCRIPTION	SHORT	MEDIUM	LONG	RETROSPECTIVE	PROSPECTIVE	ISSUE QUOTE	ACTION QUOTE
